# African Ancestry GWAS of Dementia in a Large Military Cohort Identifies Significant Risk Loci

**DOI:** 10.1101/2022.05.25.22275553

**Authors:** Richard Sherva, Rui Zhang, Nathan Sahelijo, Gyungah Jun, Tori Anglin, Catherine Chanfreau, Kelly Cho, Jennifer R. Fonda, J. Michael Gaziano, Kelly M. Harrington, Yuk-Lam Ho, William Kremen, Elizabeth Litkowski, Julie Lynch, Zoe Neale, Panos Roussos, David Marra, Jesse Mez, Mark W. Miller, David H. Salat, Debby Tsuang, Erika Wolf, Qing Zeng, Matthew S. Panizzon, Victoria C. Merritt, Lindsay A. Farrer, Richard L. Hauger, Mark W. Logue

**Affiliations:** National Center for PTSD, Behavioral Sciences Division, VA Boston Healthcare System, Boston, MA, 02130, USA; Boston University School of Medicine, Biomedical Genetics, Boston, MA, 02118, USA; VA Informatics and Computing Infrastructure (VINCI), Salt Lake City, USA; Massachusetts Veterans Epidemiology Research and Information Center (MAVERIC), VA Boston Healthcare System, Boston, MA, 02130; Division of Aging, Brigham & Women’s Hospital, Harvard Medical School, Boston, Massachusetts, USA; Department of Psychiatry, Boston University School of Medicine, Boston, MA, 02118 USA; Translational Research Center for TBI and Stress Disorders (TRACTS) and Geriatric Research, Educational and Clinical Center (GRECC), VA Boston Healthcare System, Boston, MA, 02130; Department of Psychiatry, Harvard Medical School, Boston, MA 02215; Department of Psychiatry, School of Medicine, University of California, San Diego, La Jolla, CA, USA; Center for Behavior Genetics of Aging, University of California, San Diego, La Jolla, CA, USA; Department of Medicine, University of Colorado Anschutz Medical Campus, Aurora, CO, USA; VA Eastern Colorado Healthcare System, Aurora, CO, USA; Center for Disease Neurogenomics, Departments of Psychiatry and Genetics and Genomic Science, Icahn School of Medicine at Mount Sinai, New York, NY 10029, USA; Center for Dementia Research, Nathan Kline Institute for Psychiatric Research, Orangeburg, NY 10962, USA; Mental Illness Research Education and Clinical Center (MIRECC), James J. Peters VA Medical Center, Bronx, New York, 10468, USA; Department of Neurology, Boston University School of Medicine, Boston, MA, USA; Boston University Alzheimer’s Disease Research Center, Boston University School of Medicine, Boston, MA, USA; Neuroimaging Research for Veterans Center, VA Boston Healthcare System, Boston, MA, USA; Geriatric Research, Education, and Clinical Center, VA Puget Sound Health Care System, Seattle, WA, USA; VA Washington DC Healthcare System, Washington, DC, USA; Center of Excellence for Stress and Mental Health, VA San Diego Healthcare System, San Diego, CA, 92161; VA San Diego Healthcare System, 3350 La Jolla Village Dr, San Diego, CA, 92161; Department of Biostatistics, Boston University School of Public Health, Boston, MA, 02118, USA; Department of Ophthalmology, Boston University School of Medicine, Boston, MA, USA; Department of Epidemiology, Boston University School of Public Health, Boston, MA, USA

## Abstract

We conducted the largest genome-wide association study (GWAS) of Alzheimer’s disease and related dementia (ADRD) in individuals of African-ancestry (AFR) to date using participants from the Million Veteran Program (MVP; 4,012 ADRD cases and 18,435 controls). A proxy GWAS based on survey-reported parental dementia (n=6,641 proxy cases, 45,970 controls) was also performed. The MVP AFR ADRD GWAS and proxy GWAS results were meta-analyzed and combined with the Alzheimer’s Disease Genetics Consortium’s (ADGC) AFR AD GWAS results. The MVP meta-analysis yielded genome-wide significant associations in or near *APOE, ROBO1*, and *RP11-340A13*.*2*. The MVP/ADGC meta-analysis yielded additional genome-wide significant variants near known risk genes *TREM2, CD2AP*, and *ABCA7*. We examined differences in expression of the implicated genes in a cohort of AD case and control brains. This study provides insight into dementia pathophysiology in historically understudied individuals of AFR and may help to address health disparities.
