## Supplementary Tables and Figures for "African Ancestry GWAS of Dementia in a Large Military Cohort Identifies Significant Risk Loci"

### Sheet: Supplementary Table 1
Supplementary Table 1: ICD Codes for Diagnoses: To qualify as an ADRD Case, an MVP participant must have received two ICD codes from any of the “AD”, “Non-specific Dementia”, or “Related Dementias” categories. Controls must not have received any of the ADRD ICD codes or any codes from the “Other Dementia” Category. To qualify as a case under the "strict" AD defnition, subjects must have at least …
Category	ICD Codes
AD	· ICD 9 code for AD:331.0
	· ICD 10 code for AD: G30.1, 30.8, and 30.9.
Non-Specific Dementia	ICD 9 Codes:
	294.20 :Unspecified dementia without behavioral disturbance
	294.21: Unspecified dementia with behavioral disturbance
	294.8: Other persistent mental disorders/Other specified organic brain syndromes
	290.0: Senile dementia uncomplicated
	290.20: Senile dementia with delusional features,
	290.21: Senile dementia with depressive features
	· 290.3: Senile dementia with delirium
	ICD 10 codes:
	F03.90: Unspecified dementia without behavioral disturbance
	F03.91 Unspecified dementia with behavioral
	disturbance
Related Dementias	Vascular dementia: 290.40, 290.41, 290.42, 290.43,F01.50, F01.51
	Lewy Body dementia: 331.82; G31.83
	Frontotemporal/Other Fronto Dementia: 331.1, G31.0; 331.19, G31.09
	Presenile dementia: 290.10, 290.11, 290.12, 290.13.
	Idiopathic Normal Pressure Hydrocephalus: 331.5, G91.2
Other Dementia Codes	Huntington’s Disease: 333.4; G10
	Parkinson’s Disease Dementia: 332; G20.
	Creutzfeldt-Jakob Disease: A81.00.
	Pick’s Disease of the Brain: 331.11, G31.01
	Presenile dementia: 290.10, 290.11, 290.12, 290.13.
	Korsakoff Syndrome: F10.96.

### Sheet: Supplementary Table 2
		Supplementary Table 2: Associations effect sizes and significance for the association between ApoE genotypes and AD, ADRD, and proxy dementia in African ancestry (AFR) MVP participants.
			OR=odds ratio

### Sheet: Supplementary Table 3
Supplementary table 3: Suggestive (p<5x10-7) associations between common variants and ADRD in an APOE E4 adjusted analysis meta-analysis
Chr	Position	SNP	Effect Allele	Alternate Allele	OR	P-value	Gene
6	10358477	rs116443000	T	C	2.22	1.63158e-07	Intergenic
9	78131027	rs73650172	G	A	1.22	4.24986e-07	Intergenic
9	124975704	rs181518405	A	G	1.85	3.89869e-07	LHX6
10	134721816	rs146777408	T	C	1.34	3.33551e-07	CFAP46
12	106955544	rs11610873	C	G	0.75	2.6408e-07	LOC100287944
20	45165858	rs202380	T	C	0.86	2.9831e-07	near OCSTAMP
20	59454012	rs34197461	A	G	1.33	2.70636e-07	near CDH4

### Sheet: Supplementary Table 4
Supplementary Table 4: Associations between variants with minor allele frequency less than 0.01 in the full meta-analysis (MVP ADRD, MVP proxy dementia, and ADGC AD).
Chr	Pos	CHROM_POS_A1_AX	SNP	Effect allele	Alternate allele	ADRD_OR	ADRD_P	Proxy_P	MVP_P	ADGC_P	Meta Analysis P	Dir	MAF	r2
1	20637002	1_20637002_A_G	rs569876967	A	G	1.56094	0.189462	1.511e-08	1.858e-07	NA	1.858e-07	++?	0.00152772	0.703838
5	125156581	5_125156581_T_C	rs115837776	T	C	1.92127	0.0277399	7.067e-05	7.828e-06	0.005834	2.074e-07	+++	0.00165798	0.720145
6	117834828	6_117834828_A_G	rs117435266	A	G	2.15388	0.0028187	3.934e-05	3.905e-07	NA	3.905e-07	++?	0.00194248	0.895464
3	19633465	3_19633465_A_C	rs567572378	A	C	1.88691	0.00022063	0.0002628	2.424e-07	NA	2.424e-07	++?	0.00559843	0.753887
8	31258426	8_31258426_A_G	rs73581622	A	G	1.57599	0.00223885	3.725e-05	2.938e-07	0.6978	4.984e-06	++-	0.0062859	0.857258
2	38743886	2_38743886_A_G	rs116329346	A	G	1.65808	0.000792953	9.126e-05	2.565e-07	0.6973	4.461e-06	++-	0.00655138	0.770893
15	68726103	15_68726103_T_A	rs145008711	A	T	1.58118	0.0030339	4.667e-05	4.942e-07	0.8965	4.746e-06	--+	0.006974	0.756288
The direction of effect represents the direction of the effect allele in the MVP ADRD, MVP proxy, and the ADGC AD GWASs, in that order.

### Sheet: Supplementary Table 5
Supplementary table 5: Suggestive (p<5x10-7) associations between common variants in the APOE-adjusted meta analysis (MVP ADRD and ADGC AD)
chr	pos	SNP	Effect Allele	Alternate Allele	p	Dir	Gene
6	41136086	rs73427289	T	C	8.247e-08	++	LOC105375056
8	119904557	rs10955908	A	C	3.24e-07	--	Intergenic
9	13220518	rs141610415	T	C	4.272e-07	?-	Intergenic
11	43166842	rs569584007	T	G	8.805e-08	?-	Intergenic
12	106951385	rs114572990	A	G	4.97e-07	-?	Near TTC17
15	97992685	rs570487962	A	C	1.691e-09	?+	LINC02254
17	72273608	rs9893381	A	G	4.892e-07	++	DNAI2
The direction of effect represents the direction of the effect allele in the MVP ADRD and ADGC AD APOE-adjusted GWASs, in that order.

### Sheet: Supplementary Table 6
Supplementary Table 6: Associations between common, coding variants in LD with suggestive (p<5.0x10-7) variants in the MVP-ADGC AFR meta-analysis
Chr	Pos	Effect Allele	Alternate Allele	Pvalue	Direction	SNP	Gene
6	41126655	A	G	4.635e-09	---	rs2234256	TREM2
6	41129105	T	G	2.228e-07	++?	rs2234253	TREM2
19	1000665	A	G	7.12e-07	+++	rs144440136	GRIN3B
19	1047336	A	G	3.222e-08	+++	rs59851484	ABCA7
19	1058635	T	C	4.398e-10	+++	rs73505232	ABCA7
19	45391454	T	C	4.941e-06	+++	rs145654351	PVRL2
19	45404579	T	G	8.631e-62	+++	rs394819	APOE
19	45409167	C	G	3.206e-07	---	rs7122067	APOE
19	45411941	T	C	6.09e-150	---	rs429358	APOE
19	45412079	T	C	5.022e-12	---	rs7412	APOE
The direction of effect represents the direction of the effect allele in the MVP ADRD, MVP proxy, and the ADGC AD GWASs, in that order.

### Sheet: Supplementary Table 7
	Supplementary table 7. SNPs with regulatory effects in brain tissue according to the GTEx database
Tissue	SNP	chr	pos	Effect Allele	Gene	FDR Exp	Dir Exp	P GWAS Meta	Dir GWAS Meta
Brain_Amygdala	rs7015777	8	10277635	T	MSRA	0.0338579	+	3.457e-06	+++
Brain_Nucleus_accumbens_basal_ganglia	rs7015777	8	10277635	T	MSRA	3.37459e-09	+	3.457e-06	+++
Brain_Nucleus_accumbens_basal_ganglia	rs12677754	8	10278248	A	MSRA	3.37459e-09	+	3.451e-05	+++
Brain_Amygdala	rs12677754	8	10278248	A	MSRA	0.0338579	+	3.451e-05	+++
Brain_Cortex	rs10113408	8	10279483	G	MSRA	0.00042185	+	9.832e-07	+++
Brain_Cortex	rs10113408	8	10279483	G	MSRA	0.00042185	+	9.832e-07	+++
Brain_Nucleus_accumbens_basal_ganglia	rs10112584	8	10279503	A	MSRA	3.37459e-09	+	1.085e-06	+++
Brain_Cortex	rs10112584	8	10279503	A	MSRA	0.00042185	+	1.085e-06	+++
Brain_Cerebellum	rs11250008	8	10285497	T	MSRA	0.0238952	+	2.034e-05	+++
Brain_Amygdala	rs11250008	8	10285497	T	MSRA	0.0338579	+	2.034e-05	+++
Brain_Nucleus_accumbens_basal_ganglia	rs11250008	8	10285497	T	MSRA	3.37459e-09	+	2.034e-05	+++
Brain_Cortex	rs11250008	8	10285497	T	MSRA	0.00042185	+	2.034e-05	+++
Brain_Amygdala	rs3750314	8	10285810	C	MSRA	0.0338579	+	8.944e-06	+++
Brain_Cortex	rs3750314	8	10285810	C	MSRA	0.00042185	+	8.944e-06	+++
Brain_Cerebellum	rs3750314	8	10285810	C	MSRA	0.0238952	+	8.944e-06	+++
Brain_Nucleus_accumbens_basal_ganglia	rs3750314	8	10285810	C	MSRA	3.37459e-09	+	8.944e-06	+++
Brain_Cerebellar_Hemisphere	rs116530043	19	1003109	T	GRIN3B	2.22588e-13	+	8.846e-05	+++
Brain_Caudate_basal_ganglia	rs4147919	19	1062041	G	TMEM259	1.54882e-11	+	9.906e-08	+++
Brain_Frontal_Cortex_BA9	rs4147919	19	1062041	G	TMEM259	7.11119e-14	+	9.906e-08	+++
Brain_Cerebellum	rs34606911	19	1062370	C	ABCA7	8.34739e-14	-	9.16e-07	+++
Brain_Cerebellar_Hemisphere	rs34606911	19	1062370	C	ABCA7	3.98798e-11	-	9.16e-07	+++
Brain_Cerebellum	rs34606911	19	1062370	C	HMHA1	5.71297e-15	-	1.175e-05	+++
Brain_Frontal_Cortex_BA9	rs283809	19	45387057	G	PVRL2	0.011019	-	6.759e-29	+++
Brain_Putamen_basal_ganglia	rs157587	19	45398206	G	CLASRP	0.0298728	-	1.467e-40	+++
Brain_Cortex	rs157587	19	45398206	G	PPP1R37	4.97576e-06	+	1.467e-40	+++
Brain_Cortex	rs205909	19	45400775	G	APOE	0.00156679	-	9e-62	+++
Brain_Cortex	rs490243	19	45402470	T	APOE	0.00156679	-	2.188e-62	+++
Brain_Cortex	rs417357	19	45403119	T	APOE	0.00156679	-	1.693e-62	+++
Brain_Cortex	rs394819	19	45404579	T	APOE	0.00156679	-	8.631e-62	+++
Brain_Cortex	rs435380	19	45407118	A	APOE	0.00156679	-	3.407e-63	+++
Brain_Cortex	rs446037	19	45407437	T	APOE	0.00156679	-	5.718e-63	+++
Brain_Cortex	rs434132	19	45407720	G	APOE	0.00156679	-	9.078e-77	+++
Brain_Cortex	rs439382	19	45408475	G	PPP1R37	4.97576e-06	+	1.775e-50	+++
Brain_Nucleus_accumbens_basal_ganglia	rs59325138	19	45416291	T	APOC1	0.0448141	+	9.074e-20	---
Brain_Nucleus_accumbens_basal_ganglia	rs584007	19	45416478	G	APOC1	0.0448141	-	1.149e-08	+++
Brain_Nucleus_accumbens_basal_ganglia	rs3826688	19	45418961	C	APOC1	0.0448141	-	3.022e-09	+++
Brain_Anterior_cingulate_cortex_BA24	rs3925681	19	45421100	A	ZNF112	0.0423715	+	8.981e-20	---
Brain_Anterior_cingulate_cortex_BA24	rs78959900	19	45423636	A	ZNF112	0.0423715	+	2.041e-15	---
Brain_Putamen_basal_ganglia	rs157591	19	45423934	A	CLASRP	0.0298728	-	2.266e-58	+++
Brain_Putamen_basal_ganglia	rs157598	19	45426813	T	CLASRP	0.0298728	-	8.951e-50	+++
Brain_Nucleus_accumbens_basal_ganglia	rs4803770	19	45427353	G	APOC1	0.0448141	+	3.763e-14	---
Brain_Anterior_cingulate_cortex_BA24	rs4803772	19	45428459	T	ZNF112	0.0423715	+	2.732e-14	---
Brain_Putamen_basal_ganglia	rs10424663	19	45429099	A	CLASRP	0.0298728	-	8.457e-44	+++
Brain_Cortex	rs10424663	19	45429099	A	APOE	0.00156679	-	8.457e-44	+++
Brain_Nucleus_accumbens_basal_ganglia	rs5112	19	45430280	G	APOC4	0.0294172	+	6.194e-15	---
The direction of effect represents the direction of the effect allele in the MVP ADRD, MVP proxy, and the ADGC AD GWASs, in that order.

### Sheet: Supplementary Figure 1
Supplementary Figure 1: Regional Manhattan plots for the two non-APOE regions containing genome-wide significant associations in MVP AFR ADRD case-control analysis

### Sheet: Supplementary Figure 2
Supplementary Figure 2: Regional Manhattan plots for the three non-APOE regions containing genome-wide significant associations in the full meta-analysis (MVP ADRD, MVP proxy, and ADGC AD GWASs).

### Sheet: Supplementary Figure 3
Supplementary Figure 3: Canonical pathways with significant enrichment of association signals in the MVP/ADGC meta analysis
